# Investigating the potential effect of topiramate on anorexia nervosa and binge eating behaviour using drug-target Mendelian randomization

**DOI:** 10.64898/2026.11.05.26367397

**Authors:** Kym-Mai Nguyen, Eva Yi-Hsien Chang, Brian Kim, Paul Ebert, Jiayue-Clara Jiang, Liang-Dar Hwang

**Affiliations:** Institute for Molecular Bioscience, The University of Queensland, St Lucia, QLD, Australia; School of Environment, The University of Queensland, St Lucia, QLD, Australia; Monell Chemical Senses Center, Philadelphia, PA, USA

**Keywords:** topiramate, anorexia nervosa, binge-eating behaviour, Mendelian randomization, drug-target Mendelian randomization, epilepsy, psychiatric disorders

## Abstract

Topiramate is an antiseizure medication used to treat epilepsy and migraine and is commonly prescribed for appetite suppression and weight loss. However, whether its pharmacological actions influence eating disorder risk remains unclear. We applied drug-target Mendelian randomization (MR) to investigate potential causal effects of topiramate on the risk of anorexia nervosa (AN; 24,223 cases and 1,243,971 controls) and binge-eating behaviour (BE; 39,279 cases and 1,227,436 controls) and, exploratorily, eight other psychiatric disorders: attention-deficit/hyperactivity disorder, anxiety disorders, alcohol use disorder, bipolar disorder, major depressive disorder, panic disorder, post-traumatic stress disorder, and schizophrenia. We used summary-data-based Mendelian randomization (SMR) to investigate genetically predicted pharmacological actions of topiramate using brain- and blood-derived *cis*-expression quantitative trait loci for genes encoding its molecular targets. Five genetic instruments consistent with topiramate’s antiepileptic action were validated: *CA4* and *CACNB3* expression in the brain and *CA4, GRIK1,* and *GRIK3* expression in the blood. Robustness of the findings was assessed using SMR-multi, HEIDI, and colocalization analyses. After multiple-testing correction, genetically predicted inhibition of *CA4* expression in blood was associated with decreased BE risk (OR = 0.867, 95% CI = 0.792–0.950, p = 0.002) and remained significant in SMR-multi (p = 0.0049). Colocalization provided moderate support for a shared causal variant underlying *CA4* expression and BE (PP_H4_ = 0.58). No robust evidence was identified for AN or the eight exploratory psychiatric outcomes. Overall, our findings warrant further clinical and functional investigations into mechanisms underlying topiramate-associated appetite suppression and weight loss and their relevance to eating-disorder risk.
