## Supplementary Table for "Investigating the potential effect of topiramate on anorexia nervosa and binge eating behaviour using drug-target Mendelian randomization"

### Sheet: ST1
Supplementary Table 1. Genome-wide association studies used in Mendelian randomization analysis.
Proof-of-principle trait
Disease	Lead Author name	Pubmed ID	Year	Total sample size	Number of cases	Number of controls	Population
Epilepsy	International League Against Epilepsy Consortium on Complex Epilepsies	37653029	2023	69995	27559	42436	European
Primary trait
Anorexia nervosa (AN)	Termorshuizen	42718672	2026	1268194	24223	1243971	European
Binge eating behaviour (BE)	Termorshuizen	42718672	2026	1266715	39279	1227436	European
Exploratory traits
Attention-deficit/hyperactivity disorder (ADHD)	Demontis	36702997	2023	225534	38691	186843	European
Anxiety (ANX)	Strom	41634414	2026	852222	122341	729881	European
Alcohol use disorder (AUD)	Zhou	38062264	2023	753248	113325	639923	European
Bipolar disorder (BD)	Mullins	34002096	2021	413466	41917	371549	European
Major depressive disorder (MDD)	Howard	30718901	2019	500199	170756	329443	European
Panic disorder (PD)	Forstner	31712720	2021	10240	2248	7992	European
Post-traumatic stress disorder (PTSD)	Nievergelt	31594949	2019	174659	23212	151447	European
Schizophrenia (SCZ)	Trubetskoy	35396580	2022	130644	53386	77258	European

### Sheet: ST2
Supplementary Table 2. SNPs used in SMR-multi analyses.
Gene	eQTL	top SNP	additional SNPs included in SMR-multi
CA4	brain	rs117154637	rs8066241
			rs12946928
CACNB3	brain	rs2453469	rs2453471
			rs10875884
			rs2304275
CA4	blood	rs34820870	rs8066241
			rs9909324
GRIK1	blood	rs2832236	rs2832328
			rs2300301
			rs2248989
			rs17726585
			rs1153285
			rs114089743
GRIK3	blood	rs11263973	rs622826

### Sheet: ST3
Supplementary table 3. SMR results between topiramate target gene expression in brain and blood and primary traits: anorexia nervosa (AN) and binge eating behaviour (BE).
Gene	Chromosome	Base pair	top eQTL SNP	SNP Chromosome	SNP base pair	coded allele	other allele	coded allele frequency	eQTL	Outcome	eQTL association			Outcome association			MR association (beta)				SMR-multi		HEIDI Test
											beta	se	p-value	beta	se	p-value	OR	95% CI		p-value	p-value	Number of SNPs	p-value	Number of SNPs
CA4	17	58237782	rs117154637	17	58234154	T	A	0.0450237	brain	AN	-1.06153	0.0816586	1.23025e-38	0.0228959	0.0274	0.403371	0.978662	0.930285	1.02956	0.40434	0.831357	3	0.0603502	14
										BE	-1.06153	0.0816586	1.23025e-38	0.0389034	0.0199	0.0505899	0.964015	0.928853	1.00051	0.053211	0.0223727	4	0.118365	14
CACNB3	12	49215150	rs2453469	12	49219569	G	A	0.405567		AN	-0.308217	0.0341319	1.71399e-19	-0.0168003	0.0112	0.133607	0.946951	0.880992	1.01785	0.138939	0.0354718	4	0.175039	9
										BE	-0.308217	0.0341319	1.71399e-19	-0.000100005	0.0088	0.990933	1	0.94527	1.05721	0.990933	0.431964	3	0.389089	9
CA4	17	58237778	rs34820870	17	58244021	G	T	0.0379147	blood	AN	-0.461674	0.0207239	6.12094e-110	0.0465018	0.0289	0.107603	0.904183	0.799526	1.02254	0.10852	0.424028	3	0.115582	13
										BE	-0.461674	0.0207239	6.12094e-110	0.0379147	0.0657035	0.0213	0.867347	0.791674	0.950254	0.00224673	0.00495543	3	0.535898	13
GRIK1	21	31110802	rs2832236	21	30547602	A	G	0.515905		AN	-0.122858	0.00798962	2.32797e-53	0.00719583	0.0109	0.509146	1.06032	0.890937	1.2619	0.509536	0.911381	7	0.57566	20
										BE	-0.122858	0.00798962	2.32797e-53	0.00280393	0.0084	0.73853	1.02308	0.894744	1.16983	0.738589	0.904246	7	0.518699	20
GRIK3	1	37380429	rs11263973	1	37560090	G	A	0.331014		AN	-0.0746837	0.00847177	1.1905e-18	0.0157026	0.0118	0.183277	0.810378	0.592477	1.10842	0.188233	0.060381	2	0.741793	16
										BE	-0.0746837	0.00847177	1.1905e-18	0.00989883	0.0092	0.281945	0.875865	0.686754	1.11705	0.285505	0.37663	2	0.539785	16

### Sheet: ST4
Supplementary table 4. SMR results between topiramate target gene expression in brain (a) and blood (b) and various psychiatric disorders.
a) brain
Gene	Chromosome	Base pair	top eQTL SNP	SNP Chromosome	SNP base pair	coded allele	other allele	coded allele frequency	Outcome	eQTL association			Outcome association			MR association				SMR-multi		HEIDI Test
										beta	se	p-value	beta	se	p-value	OR	95% CI		p-value	p-value	Number of SNPs	p-value	Number of SNPs
CA4	17	58237782	rs117154637	17	58234154	T	A	0.0450237	ADHD	-1.06153	0.0816586	1.23025e-38	0.0722052	0.0242	0.002848	0.934242	0.892379	0.978069	0.00363668	0.02178	4	0.385012	17
									ANX	-1.06153	0.0816586	1.23025e-38	0.0301023	0.0139	0.030339	0.972041	0.947076	0.997664	0.0326634	0.0157374	4	0.584717	20
									AUD	-1.06153	0.0816586	1.23025e-38	-0.00353594	0.00630293	0.574797	1.00334	0.991717	1.01509	0.575153	0.875029	4	0.853601	17
									BD	-1.06153	0.0816586	1.23025e-38	0.0105959	0.0238	0.65617	0.990068	0.947478	1.03457	0.656358	0.764262	4	0.925647	17
									MDD	-1.06153	0.0816586	1.23025e-38	-0.0067	0.0117	0.566882	1.00633	0.984805	1.02833	0.567258	0.9438	4	0.979246	17
									PD	-1.06153	0.0816586	1.23025e-38	0.197695	0.1013	0.050988	0.830077	0.687033	1.0029	0.0536126	0.0153788	4	0.850651	17
									PTSD	-1.06153	0.0816586	1.23025e-38	0.0236996	0.0411	0.564187	0.977921	0.906388	1.0551	0.56457	0.524732	4	0.751697	17
									SCZ	-1.06153	0.0816586	1.23025e-38	0.0509039	0.0222	0.0218498	0.953178	0.914319	0.993689	0.0239388	0.0250964	4	0.035297	17
CACNB3	12	49215150	rs2453469	12	49219569	G	A	0.405567	ADHD	-0.308217	0.0341319	1.71399e-19	-0.00939572	0.0097	0.332729	0.969976	0.911629	1.03206	0.335494	0.0149693	3	0.0930136	9
									ANX	-0.308217	0.0341319	1.71399e-19	-0.00989883	0.005	0.0477298	0.968394	0.937379	1.00043	0.0531333	0.590855	3	0.292301	20
									AUD	-0.308217	0.0341319	1.71399e-19	-0.002936	0.00489334	0.548506	0.990519	0.960106	1.0219	0.549386	0.240344	3	0.953364	9
									BD	-0.308217	0.0341319	1.71399e-19	0.00220242	0.01	0.825682	1.00717	0.9451	1.07332	0.825733	0.00444532	3	0.0913858	9
									MDD	-0.308217	0.0341319	1.71399e-19	-0.0045	0.0044	0.306437	0.985506	0.958142	1.01365	0.30952	0.533515	3	0.484223	9
									PD	-0.308217	0.0341319	1.71399e-19	-0.00939572	0.0372	0.800598	0.969976	0.765569	1.22896	0.800674	0.911545	3	0.909984	9
									PTSD	-0.308217	0.0341319	1.71399e-19	0.0108001	0.0152	0.477373	1.03566	0.939961	1.14111	0.478731	0.499911	3	0.239418	9
									SCZ	-0.308217	0.0341319	1.71399e-19	-0.0232965	0.0089	0.00885541	0.927201	0.874143	0.983479	0.0119339	0.00500887	3	0.577966	9
b) blood
Gene	Chromosome	Base pair	top eQTL SNP	SNP Chromosome	SNP base pair	coded allele	other allele	coded allele frequency	Outcome	eQTL association			Outcome association			MR association				SMR-multi		HEIDI Test
										beta	se	p-value	beta	se	p-value	OR	95% CI		p-value	p-value	Number of SNPs	p-value	Number of SNPs
CA4	17	58237778	rs34820870	17	58244021	G	T	0.0379147	ADHD	-0.461674	0.0207239	6.12094e-110	0.0292949	0.0328	0.371783	0.938518	0.816429	1.07886	0.372167	0.0633372	3	0.0537191	15
									ANX	-0.461674	0.0207239	6.12094e-110	0.0184979	0.0132	0.161109	0.960725	0.908267	1.01621	0.161937	0.0366783	3	0.0493193	20
									AUD	-0.461674	0.0207239	6.12094e-110	-0.00116283	0.00621836	0.851661	1.00252	0.976401	1.02934	0.851666	0.848256	3	0.821283	14
									BD	-0.461674	0.0207239	6.12094e-110	0.0130042	0.0244	0.594062	0.972226	0.876529	1.07837	0.594168	0.958593	3	0.934083	16
									MDD	-0.461674	0.0207239	6.12094e-110	-0.0023	0.0117	0.844155	1.00499	0.956293	1.05618	0.844161	0.846956	3	0.988262	16
									PD	-0.461674	0.0207239	6.12094e-110	0.201896	0.0907	0.0260159	0.64577	0.438547	0.95091	0.0267638	0.11623	3	0.539555	16
									PTSD	-0.461674	0.0207239	6.12094e-110	-0.0020978	0.0396	0.957752	1.00455	0.849103	1.18847	0.957752	0.9099	3	0.287042	16
									SCZ	-0.461674	0.0207239	6.12094e-110	0.00389759	0.0224	0.861866	0.991593	0.901638	1.09052	0.86187	0.324708	3	0.0390498	16
GRIK1	21	31110802	rs2832236	21	30547602	A	G	0.515905	ADHD	-0.122858	0.00798962	2.32797e-53	0.0127978	0.0093	0.16879	1.10979	0.956196	1.28805	0.170492	0.484048	7	0.508963	20
									ANX	-0.122858	0.00798962	2.32797e-53	0.00459941	0.0058	0.427777	0.968306	0.894134	1.04863	0.428283	0.223374	7	0.466318	20
									AUD	-0.122858	0.00798962	2.32797e-53	-0.00136625	0.00474394	0.773347	0.988941	0.916846	1.0667	0.773385	0.168444	7	0.47173	20
									BD	-0.122858	0.00798962	2.32797e-53	0.0105046	0.0094	0.263775	1.08926	0.937203	1.266	0.265033	0.378926	7	0.0362055	20
									MDD	-0.122858	0.00798962	2.32797e-53	-0.004	0.0043	0.352251	0.967966	0.903677	1.03683	0.35313	0.00436845	7	0.0885585	20
									PD	-0.122858	0.00798962	2.32797e-53	-0.0037972	0.0356	0.915056	0.969566	0.549437	1.71095	0.915058	0.968149	7	0.28884	20
									PTSD	-0.122858	0.00798962	2.32797e-53	-0.0276004	0.0148	0.0621965	0.798793	0.629712	1.01327	0.0641224	0.0896516	7	0.217863	20
									SCZ	-0.122858	0.00798962	2.32797e-53	-0.00210221	0.0086	0.806888	0.983035	0.856991	1.12762	0.806912	0.0283088	7	0.106938	20
GRIK3	1	37380429	rs11263973	1	37560090	G	A	0.331014	ADHD	-0.0746837	0.00847177	1.1905e-18	0.00139902	0.01	0.888737	0.981442	0.754873	1.27601	0.888751	0.894358	2	0.238273	17
									ANX	-0.0746837	0.00847177	1.1905e-18	0.0212951	0.006	0.000386418	0.75191	0.634521	0.891017	0.000993446	0.000103249	2	0.00187232	20
									AUD	-0.0746837	0.00847177	1.1905e-18	0.00189842	0.00491819	0.699497	0.974901	0.856744	1.10935	0.69977	0.0439849	2	0.154135	17
									BD	-0.0746837	0.00847177	1.1905e-18	0.00639948	0.0099	0.518012	0.917881	0.70737	1.19104	0.519134	0.796779	2	0.123391	17
									MDD	-0.0746837	0.00847177	1.1905e-18	0.0022	0.0046	0.632464	0.970972	0.8604	1.09575	0.632964	0.00670897	2	0.0246	17
									PD	-0.0746837	0.00847177	1.1905e-18	0.0263953	0.038	0.487298	0.702277	0.258259	1.90968	0.488644	0.28404	2	0.0365491	17
									PTSD	-0.0746837	0.00847177	1.1905e-18	0.0131004	0.0158	0.407024	0.839111	0.553277	1.27261	0.409089	0.455907	2	0.257641	17
									SCZ	-0.0746837	0.00847177	1.1905e-18	-0.00589736	0.0092	0.521512	1.08217	0.849492	1.37857	0.522609	0.70259	2	0.113263	17

### Sheet: ST5
Supplementary table 5. Power calculation results. Each analysis has 80% power to estimate an OR change in the outcome based on three type 1 error rates (α = 0.05, 0.005, 0.00125).
Outcome	gene expression	OR
		α = 0.05	α = 0.005	α = 0.00125
AN	CA4 in brain	1.058	1.076	1.085
	CACNB3 in brain	1.085	1.111	1.124
	CA4 in blood	1.146	1.191	1.212
	GRIK1 in blood	1.21	1.274	1.306
	GRIK3 in blood	1.368	1.48	1.535
BE	CA4 in brain	1.046	1.06	1.067
	CACNB3 in brain	1.067	1.088	1.098
	CA4 in blood	1.116	1.151	1.168
	GRIK1 in blood	1.166	1.217	1.242
	GRIK3 in blood	1.291	1.38	1.424
ADHD	CA4 in brain	1.047	1.061	1.068
	CACNB3 in brain	1.068	1.089	1.099
	CA4 in blood	1.117	1.153	1.171
	GRIK1 in blood	1.169	1.221	1.247
	GRIK3 in blood	1.298	1.391	1.437
ANX	CA4 in brain	1.028	1.036	1.041
	CACNB3 in brain	1.041	1.053	1.059
	CA4 in blood	1.07	1.092	1.102
	GRIK1 in blood	1.101	1.132	1.148
	GRIK3 in blood	1.178	1.234	1.261
AUD	CA4 in brain	1.029	1.038	1.042
	CACNB3 in brain	1.042	1.055	1.062
	CA4 in blood	1.073	1.096	1.107
	GRIK1 in blood	1.106	1.138	1.154
	GRIK3 in blood	1.186	1.244	1.273
BD	CA4 in brain	1.051	1.066	1.074
	CACNB3 in brain	1.074	1.097	1.108
	CA4 in blood	1.128	1.168	1.188
	GRIK1 in blood	1.186	1.244	1.273
	GRIK3 in blood	1.33	1.436	1.488
MDD	CA4 in brain	1.027	1.035	1.04
	CACNB3 in brain	1.04	1.052	1.058
	CA4 in blood	1.069	1.09	1.101
	GRIK1 in blood	1.099	1.131	1.146
	GRIK3 in blood	1.178	1.235	1.264
PD	CA4 in brain	1.225	1.296	1.332
	CACNB3 in brain	1.333	1.44	1.495
	CA4 in blood	1.592	1.787	1.886
	GRIK1 in blood	1.875	2.163	2.306
	GRIK3 in blood	2.585	3.06	3.263
PTSD	CA4 in brain	1.064	1.084	1.093
	CACNB3 in brain	1.093	1.122	1.151
	CA4 in blood	1.162	1.212	1.237
	GRIK1 in blood	1.234	1.307	1.343
	GRIK3 in blood	1.415	1.547	1.612
SCZ	CA4 in brain	1.052	1.068	1.076
	CACNB3 in brain	1.076	1.1	1.112
	CA4 in blood	1.133	1.176	1.198
	GRIK1 in blood	1.195	1.26	1.293
	GRIK3 in blood	1.36	1.485	1.55
